# Retrospective Study of Bacteremia Caused by *Alistipes* Species in Japan, 2016–2023

**DOI:** 10.1101/2024.08.24.24312474

**Authors:** Naoki Watanabe, Tomohisa Watari, Naoto Hosokawa, Yoshihito Otsuka

**Author notes:** Corresponding Author: Naoki Watanabe Kameda Medical Center, 296-0044, Higashi-cho 929, Kamogawa, Chiba, Japan.

## Abstract

The clinical characteristics of *Alistipes* bacteremia remain insufficiently described. Therefore, here, we retrospectively analyzed 13 cases of *Alistipes* bacteremia at a tertiary care center to evaluate their clinical and microbiological characteristics. Ten patients were aged ≥ 65 years, and seven were female. Nine patients had comorbidities, including seven with solid tumors or hematological malignancies. Eleven patients presented with gastrointestinal symptoms. The isolates included four *Alistipes finegoldii*, four *Alistipes onderdonkii*, three *Alistipes putredinis*, two *Alistipes indistinctus*, and one *Alistipes ihumii* isolates. Ten available strains exhibited low minimum inhibitory concentrations against β-lactam/β-lactamase inhibitors and metronidazole, whereas they exhibited high minimum inhibitory concentrations for penicillin, ceftriaxone, and minocycline. Several strains harbored antimicrobial resistance genes, including *adeF*, *tet*(Q), *cfxA3*, *cfxA4*, and *erm*(G). Twelve patients received β-lactam/β-lactamase inhibitors, and two elderly patients with solid tumors developed septic shock and died. *Alistipes* species can translocate from the gastrointestinal tract into the bloodstream, leading to severe infections.
