## Supplemental Table for "Retrospective Study of Bacteremia Caused by *Alistipes* Species in Japan, 2016–2023"

### Sheet: Table S1
PCR conditions	Condition details
Primer	8F: AGAGTTTGATCCTGGCTCAG
	337F: GACTCCTACGGGAGGCWGCAG
	518R: GTATTACCGCGGCTGCTGG
	928F: TAAAACTYAAAKGAATTGACGGG
	1492R: CGGTTACCTTGTTACGACTT
PCR reaction mixture	Template DNA 2 μl
	Premix Taq Hot Start Version (Takara) 25 μl
	Forward and reverse primers 2 μl
	Distilled water, and 19 μl
Annealing temperature	60 ℃
Table S1 shows the PCR conditions and primers used for the 16S rRNA gene analysis

### Sheet: Table S2
Strain name	Accession No.	Reference	Matched name	Matched strain	Accession matched strain	Pairwise similarity (%)	Mismatch /Total nt	Completeness (%)
KML 24001	LC830723	Watanabe et al.	Alistipes onderdonkii subsp. vulgaris	3BBH6	AP019734	99.9	1/1445	100
KML 24002	LC830724	Watanabe et al.	Alistipes putredinis	DSM 17216	ABFK01000017	100	0/1449	100
KML 24003	LC830725	Watanabe et al.	Alistipes finegoldii	DSM 17242	CP003274	99.8606	2/1435	100
KML 24004	LC830726	Watanabe et al.	Alistipes indistinctus	YIT 12060	ADLD01000012	100	0/1451	100
KML 24005	LC830727	Watanabe et al.	Alistipes onderdonkii subsp. vulgaris	3BBH6	AP019734	100	0/1423	100
KML 24006	LC830728	Watanabe et al.	Alistipes putredinis	DSM 17216	ABFK01000017	100	0/1449	100
KML 24007	LC830729	Watanabe et al.	Alistipes indistinctus	YIT 12060	ADLD01000012	100	0/1451	100
KML 24008	LC830730	Watanabe et al.	Alistipes onderdonkii subsp. onderdonkii	DSM 19147	ARFY01000017	100	0/1406	100
KML 24009	LC830731	Watanabe et al.	Alistipes putredinis	DSM 17216	ABFK01000017	99.9	1/1446	100
KML 24010	LC830732	Watanabe et al.	Alistipes finegoldii	DSM 17242	CP003274	99.8	3/1446	100
KML 24011	LC830733	Watanabe et al.	Alistipes ihumii	AP11	JX101692	99.7	5/1448	100
3302398	AY547271	Fenner et al.	Alistipes dispar	5CPEGH6	AP019736	100	0/1448	100
4401054	AY643082	Fenner et al.	Alistipes onderdonkii subsp. onderdonkii	DSM 19147	ARFY01000017	100	0/1450	100
Granada	OM900033	Cobo et al.	Alistipes finegoldii	DSM 17242	CP003274	97.5794	32/1322	100
Table S2 shows the results of the 16S rRNA gene analysis that showed more than 99.0% similarity. Because the only Granada strain showed a lower than 99.0% similarity to any specific strain, the data with the highest similarity are shown.

### Sheet: Table S3
Strain name	Marker lineage	genomes	markers	marker sets	0	1	2	3	4	5+	Completeness	Contamination	Strain heterogeneity
KML 24001	Alistipes (5)	5	703	335	5	694	4	0	0	0	98.76	0.67	0
KML 24002	Alistipes (5)	5	703	335	4	695	4	0	0	0	99.05	0.77	0
KML 24003	Alistipes (5)	5	703	335	4	697	2	0	0	0	99.05	0.34	0
KML 24004	Alistipes (5)	5	703	335	5	694	4	0	0	0	98.76	0.62	0
KML 24005	Alistipes (5)	5	703	335	6	693	4	0	0	0	98.46	0.67	0
KML 24006	Alistipes (5)	5	703	335	4	696	3	0	0	0	99.05	0.52	0
KML 24007	Alistipes (5)	5	703	335	5	697	1	0	0	0	98.76	0.3	0
KML 24008	Alistipes (5)	5	703	335	4	695	4	0	0	0	99.05	0.97	0
KML 24009	Alistipes (5)	5	703	335	5	692	6	0	0	0	98.76	0.7	0
KML 24010	Alistipes (5)	5	703	335	4	15	669	13	2	0	99.05	98.37	4.03
Table S3 shows the results of a quality assessment of the Alistipes strain genome using CheckM over DFAST.

### Sheet: Table S4
Sample Name	KML1	KML2	KML3	KML4	KML5	KML6	KML7	KML8	KML9
Total Sequence Length (bp)	3417742	2781578	3576189	2852241	3311719	2544703	2795068	3642942	2716859
Number of Sequences:	22	50	73	42	26	25	26	56	49
Longest Sequences (bp):	774410	336662	482966	628629	738625	403400	751102	551001	538974
N50 (bp):	617354	174732	236254	288908	526723	212637	366396	210714	189350
Gap Ratio (%):	0.00158	0.014524	0.000895	0.001858	0.005465	0.027312	0.001574	0.00398	0.020906
GCcontent (%):	57.9	53.1	57.3	54.5	58.2	53.3	55	58.1	54.1
Number of CDSs:	2817	2503	3034	2327	2705	2235	2248	2893	2395
Average Protein Length:	360.4	315.3	344.1	352.2	362.4	321.9	359.7	371.3	322
Coding Ratio (%):	89.1	85.1	87.6	86.2	88.8	84.8	86.8	88.5	85.2
Number of rRNAs:	2	2	2	2	3	2	2	2	2
Number of tRNAs:	49	48	46	43	48	46	45	49	48
Number of CRISPRs:	0	0	0	0	0	0	0	0	0
Accession No.	BAAFKS000000000	BAAFKT000000000	BAAFKU000000000	BAAFKV000000000	BAAFKW000000000	BAAFKX000000000	BAAFKY000000000	BAAFKZ000000000	BAAFLA000000000
Table S4 shows the statistical data for the genome after annotation using DFAST.

### Sheet: Table S5
Sample name	Rank	Matched organism	Matched strain	Accession matched strain	Taxid	Species taxid	Relation to type	Validated	Ani	Align fraction ref	Align fraction query	Ani threshold	Status
KML 24001	1	Alistipes onderdonkii subsp. vulgaris	strain=3BBH6	GCA_006542645.1	2585117	328813	type	TRUE	98.31	87.1	89.41	95	conclusive
	2	Alistipes onderdonkii	strain=DSM 19147	GCA_025145285.1	328813	328813	type	TRUE	97.57	73.09	82.77	95	conclusive
	3	Alistipes onderdonkii	strain=DSM 19147	GCA_000374505.1	328813	328813	type	TRUE	97.31	73.36	82.99	95	conclusive
KML 24002	1	Alistipes putredinis	strain=DSM 17216	GCA_000154465.1	28117	28117	suspected-type	TRUE	99.85	91.09	83.54	95	conclusive
KML 24003	1	Alistipes finegoldii	strain=DSM 17242	GCA_000265365.1	214856	214856	suspected-type	TRUE	99.08	82.16	85.85	95	conclusive
KML 24004	1	Alistipes indistinctus	strain=YIT 12060	GCA_025144995.1	626932	626932	type	TRUE	99.09	91.26	91.52	95	conclusive
	2	Alistipes indistinctus	strain=YIT 12060	GCA_000231275.1	626932	626932	type	TRUE	99.09	91.27	91.47	95	conclusive
KML 24005	1	Alistipes onderdonkii subsp. vulgaris	strain=3BBH6	GCA_006542645.1	2585117	328813	type	TRUE	99.62	89.21	94.51	95	conclusive
	1	Alistipes onderdonkii	strain=DSM 19147	GCA_000374505.1	328813	328813	type	TRUE	97.44	73.15	85.41	95	conclusive
	1	Alistipes onderdonkii	strain=DSM 19147	GCA_025145285.1	328813	328813	type	TRUE	97.44	73.02	85.35	95	conclusive
KML 24006	1	Alistipes putredinis	strain=DSM 17216	GCA_000154465.1	28117	28117	suspected-type	TRUE	99.66	90.17	90.39	95	conclusive
KML 24007	1	Alistipes indistinctus	strain=YIT 12060	GCA_025144995.1	626932	626932	type	TRUE	99.22	88.15	90.16	95	conclusive
	2	Alistipes indistinctus	strain=YIT 12060	GCA_000231275.1	626932	626932	type	TRUE	99.22	88.23	90.18	95	conclusive
KML 24008	1	Alistipes onderdonkii	strain=DSM 19147	GCA_000374505.1	328813	328813	type	TRUE	98.81	85.29	90.53	95	conclusive
	2	Alistipes onderdonkii	strain=DSM 19147	GCA_025145285.1	328813	328813	type	TRUE	98.81	85.35	90.68	95	conclusive
	3	Alistipes onderdonkii subsp. vulgaris	strain=3BBH6	GCA_006542645.1	2585117	328813	type	TRUE	96.99	78.87	75.96	95	conclusive
KML 24009	1	Alistipes putredinis	strain=DSM 17216	GCA_000154465.1	28117	28117	suspected-type	TRUE	98.88	75.45	70.85	95	conclusive
Table S5 shows ANI results of 95% or more ANI by DFAST.

### Sheet: Table S6
Query genome	Reference strain	Reference genome	DDH*	Model C.I.	Distance	Prob. DDH >= 70%
KML 24001	Alistipes onderdonkii DSM 19147	GCA_000374505.1	72.8	[69.8 - 75.7%]	0.0323	82.91
	Alistipes onderdonkii subsp. vulgaris 3BBH6	GCA_006542645.1	83.7	[80.9 - 86.1%]	0.0191	93.02
KML 24005	Alistipes onderdonkii DSM 19147	GCA_000374505.1	72.6	[69.6 - 75.4%]	0.0326	82.56
	Alistipes onderdonkii subsp. vulgaris 3BBH6	GCA_006542645.1	95.9	[94.5 - 97%]	0.0056	97.42
KML 24008	Alistipes onderdonkii DSM 19147	GCA_000374505.1	87.5	[85 - 89.7%]	0.0148	94.88
	Alistipes onderdonkii subsp. vulgaris 3BBH6	GCA_006542645.1	71.4	[68.4 - 74.2%]	0.0342	80.66
* sum of all identities found in HSPs divided by overall HSP length
Table S6 shows DDH results by Genome-to-Genome Distance Calculator 3.0 (https://ggdc.dsmz.de)
